# Calprotectin as a sepsis diagnostic marker in critical care: a retrospective observational study

**DOI:** 10.1101/2024.12.18.24319225

**Authors:** Maria Lengquist, Vera Sundén-Cullberg, Sofie Hyllner, Hazem Koozi, Anders Larsson, Lisa Mellhammar, Hans Friberg, Alexandru Schiopu, Attila Frigyesi

## Abstract

**Background:** Diagnosing sepsis in critical care remains a challenge due to the lack of gold-standard diagnostics. Calprotectin (S100A8/A9) has been proposed as a diagnostic marker to identify sepsis in critically ill patients. This study evaluated the diagnostic performance of calprotectin and C-reactive protein (CRP) to distinguish between sepsis and non-sepsis on intensive care unit (ICU) admission.

**Methods:** Admission biobank blood samples from adult patients admitted to four ICUs (2015-2018) were used to analyse calprotectin and CRP. All adult patients were screened retrospectively for the sepsis-3 criteria at ICU admission. The diagnostic performance of calprotectin and CRP was evaluated using receiver operating characteristic (ROC) curves.

**Results:** We included 4732 patients, of whom 44% had sepsis. Calprotectin levels were higher in sepsis (p*<*0.001). The area under the receiver operating curve (AUROC) to diagnose sepsis was 0.61 for calprotectin compared to 0.72 for CRP (p*<*0.001). Among microbiological subgroups of sepsis patients, fungal sepsis had the highest level of calprotectin.

**Conclusions:** The diagnostic performance of calprotectin in identifying sepsis patients at ICU admission was inferior to that of CRP.
