## Supplement 2 for "Calprotectin as a sepsis diagnostic marker in critical care: a retrospective observational study"

### Sheet: Preface
Supplement to "Calprotectin as a sepsis diagnostic marker in critical care: a retrospective observational study"
Corresponding author: Maria Lengquist (maria.lengquist@med.lu.se), Lund University and Skåne University Hospital, Sweden
Journal: Critical Care
Year: 2025

### Sheet: Variable list and missing
Missing in numbers (n)	Non-sepsis	Sepsis	Data source	Definition of variable
n	2661	2071
Age, years	0	0	PasIVA	Age in years
Male sex	0	0	PasIVA
Hospital LOS before ICU >48h	0	0	PasIVA (SAPS-3)	More than 2 days (48 hours) in the hospital, before ICU admission
Admitted from ER	0	0	PasIVA (SAPS-3)	From where the patient was admitted to the ICU. Alternatives not listed as separate variables in table 1: "other ICU", "intermediate care ward", "postoperative ward"
Admitted from hospital ward	0	0	PasIVA (SAPS-3)	From where the patient was admitted to the ICU. Alternatives not listed as separate variables in table 1: "other ICU", "intermediate care ward", "postoperative ward"
Admitted from OR	0	0	PasIVA (SAPS-3)	From where the patient was admitted to the ICU. Alternatives not listed as separate variables in table 1: "other ICU", "intermediate care ward", "postoperative ward"
Biomarker levels
Calprotectin, mg/L	0	0	Clinical chemistry, Uppsala laboratory	Analysed from biobank EDTA-plasma samples. Sent frozen to the lab in Uppsala, thawed there.
C-reactive protein, mg/L	0	0	Clinical chemistry, Uppsala laboratory	Analysed from biobank EDTA-plasma samples. Sent frozen to the lab in Uppsala, thawed there.
Lactate, mmol/L	1	1	Lab	The lactate closest in time to ICU admission, but within the time frame 24 hours before/after ICU admission
WBC, 10^9/L	17	11	Lab	The WBC count closest in time to ICU admission, but within the time frame 24 hours before/after ICU admission
Leukopenia	17	11	Lab	If WBC<3.5 10^9/L
Neutropenia	2646	2003	Lab	If neutrophil count <0.5 10^9/l within 24 hours before/after ICU admission. Analysed on clinical indication.
Physiological parameters
Shock	0	0	PasIVA (SOFA: vasopressor); lab (lactate)	Shock criteria: cardiovascular SOFA >2, equal to vasopressor use (norepinephrine, epinephrine) 1 hour before/after ICU admission, in combination with lactate>2 mmol/L. If either cardiovascular SOFA or lactate were missing, they were assumed to be <3 (cSOFA) and <=2 (lactate).
Body temperature, °C	29	11	PasIVA (SAPS-3)	Highest body temperature 1 hour before/after ICU admission
Body temperature >38°C	29	11	PasIVA (SAPS-3)	Body temperature >38°C 1 hour before/after ICU admission
Hypothermia	29	11	PasIVA (SAPS-3)	Body temperature <36°C 1 hour before/after ICU admission
Respiratory SOFA	536	235	PasIVA	Organ SOFA score (based on lowest P/F- ratio 1 hour before/after ICU admission)
Coagulation SOFA	277	159	PasIVA	Organ SOFA score (based on lowest thrombocyte count 1 hour before/after ICU admission)
Liver SOFA	335	202	PasIVA	Organ SOFA score (based on highest bilirubin levels 1 hour before/after ICU admission)
Cardiovascular SOFA	68	10	PasIVA	Organ SOFA score (based on vasopressor/inotropic need and lowest blood pressure 1 hour before/after ICU admission)
CNS SOFA	45	8	PasIVA	Organ SOFA score (based on worst level of consciousness 1 hour before/after ICU admission)
Renal SOFA	213	67	PasIVA	Organ SOFA score (based on highest creatinine level and urine output 1 hour before/after ICU admission)
SAPS-3 and SOFA score
SAPS-3 score	0	0	PasIVA	Cumulative SAPS-3 score (based on values 1 hour before/after ICU admission). Missing sub-variables are assumed to be normal (=give no points).
SOFA score	0	0	PasIVA	Cumulative SOFA score (based on values 1 hour before/after ICU admission). For missing organ SOFA variables, score is assumed to be zero.
Outcomes
ICU LOS	0	0	PasIVA	Cumulative ICU length of stay (days). If transfer between participating ICUs, the cumulative ICU stay was calculated.
ICU mortality	0	0	PasIVA	Died in the ICU during the same ICU admission.
30-day mortality	0	0	PasIVA	Died within 30 days after ICU admission. PasIVA synchronizes with the Swedish population registry on this variable.
CRRT during ICU stay	0	0	PasIVA	CRRT treatment during ICU stay
Invasive mechanical ventilation during ICU stay	0	0	PasIVA	Invasive mechanical ventilation (intubation/tracheostomy and subsequent ventilatory support) during ICU stay

### Sheet: Data sources
Data source	Explanation
PasIVA	The software used to collect data to the Swedish Intensive care Registry (SIR).
Lab	The hospital laboratory for routine laboratory tests
Clinical chemistry, Uppsala laboratory	Where biobank blood samples were sent for analysis.
